# Unraveling the spatiotemporal spread of COVID-19 in Brazil through spatial network connectivity

**DOI:** 10.1101/2021.11.16.21266414

**Authors:** Ligia V Barrozo, Christopher Small

## Abstract

**Background:** Describing and understanding the process of diffusion can allow local managers better plan emergence scenarios. Thus, the main aim of this study was to describe and unveil the spatiotemporal patterns of diffusion of the COVID-19 in Brazil from February 2020 until April 2021.

**Methods:** This is a retrospective purely observational ecologic study including all notified cases and deaths. We used satellite-derived night light imagery and spatiotemporal Empirical Orthogonal Function analysis to quantify the spatial network structure of lighted development and the spatiotemporal transmission of the pathogen through the network.

**Results:** The more populous state capitals within the largest network components presented higher frequency of deaths and earlier onset compared to the increasing numbers of smaller, less populous municipalities trending toward lower frequency of deaths and later onset. By week 48 2020, the full network was almost completely affected. Cases and deaths showed a distinct second wave of wider geographic expansion beginning in early November 2020.

**Conclusions:** The spatiotemporal diffusion in Brazil was characterized by an intertwined process of overseas relocation, hierarchical network transmission and contagious effects. A rapid response as the immediate control of all ports, airports and borders combined with mandatory quarantine are critical to retard disease diffusion.
