## Supplementary Table 1 for "Unraveling the spatiotemporal spread of COVID-19 in Brazil through spatial network connectivity"

### Sheet: DATA
ORDER	MUNICIPALITY	FU	ORIGIN	TRANSMISSION_TYPE	SOURCE OF INFORMATION
1	São Paulo	SP	Italy	imported	https://g1.globo.com/ciencia-e-saude/noticia/2020/02/26/ministerio-da-saude-fala-sobre-caso-possivel-paciente-com-coronavirus.ghtml
2	Barra Mansa	RJ	Italy	imported	https://g1.globo.com/rj/rio-de-janeiro/noticia/2020/03/05/rj-confirma-primeiro-caso-do-novo-coronavirus-diz-secretaria.ghtml
3	Feira de Santana	BA	Italy	imported	https://g1.globo.com/ba/bahia/noticia/2020/03/06/secretaria-de-saude-confirma-1o-caso-de-coronavirus-na-bahia.ghtml
4	Rio de Janeiro	RJ	Italy	imported	https://odia.ig.com.br/rio-de-janeiro/2020/03/5878980-cidade-do-rio-tem-o-primeiro-caso-confirmado-de-coronavirus.html
5	Santana de Parnaíba	SP	United States	imported	https://www1.folha.uol.com.br/equilibrioesaude/2020/03/sobe-para-17-total-de-casos-confirmados-do-novo-coronavirus.shtml
6	Brasília	DF	United Kingdom	imported	https://g1.globo.com/df/distrito-federal/noticia/2020/03/08/primeiro-caso-de-coronavirus-no-df-o-que-se-sabe-e-o-que-falta-saber.ghtml
7	Maceió	AL	Italy	imported	https://g1.globo.com/al/alagoas/noticia/2020/03/08/homem-que-veio-da-italia-e-o-primeiro-caso-confirmado-de-coronavirus-em-alagoas-diz-secretaria.ghtml
8	Divinópolis	MG	Italy	imported	https://g1.globo.com/mg/centro-oeste/noticia/2021/03/21/apos-um-ano-veja-qual-foi-o-primeiro-caso-de-covid-19-em-divinopolis-e-os-desdobramentos-do-virus-ate-o-momento.ghtml
9	Campo Bom	RS	Italy	imported	https://gauchazh.clicrbs.com.br/saude/noticia/2020/03/campo-bom-tem-o-primeiro-caso-confirmado-de-coronavirus-no-rs-ck7lvrh0202zj01pqp0ip9i9w.html
10	Porto Alegre	RS	Italy	imported	https://www.correiodopovo.com.br/not%C3%ADcias/geral/prefeitura-confirma-primeiro-caso-de-coronav%C3%ADrus-em-porto-alegre-1.404526
11	Natal	RN	France, Italy, Austria	imported	https://g1.globo.com/rn/rio-grande-do-norte/noticia/2020/03/12/rn-tem-primeiro-caso-confirmado-do-novo-coronavirus-diz-secretaria-estadual-de-saude.ghtml
12	Recife	PE	Italy	imported	https://g1.globo.com/pe/pernambuco/noticia/2020/03/12/primeiros-casos-de-coronavirus-sao-confirmados-pela-secretaria-de-saude-de-pernambuco.ghtml
13	Ipatinga	MG	Israel	imported	https://g1.globo.com/mg/vales-mg/noticia/2020/03/12/ipatinga-confirma-o-primeiro-caso-de-coronavirus-segundo-a-secretaria-de-estado-de-saude.ghtml
14	Niterói	RJ	Spain	imported	https://www.atribunarj.com.br/estado-confirma-1o-caso-do-coronavirus-em-niteroi/
15	Ferraz de Vasconcelos	SP	health worker	ignored	https://g1.globo.com/sp/mogi-das-cruzes-suzano/noticia/2020/03/11/ferraz-de-vasconcelos-registra-primeiro-caso-confirmado-de-coronavirus-no-alto-tiete-diz-prefeitura.ghtml
16	Cianorte	PR	United Arab Emirate	imported	https://cbnmaringa.com.br/noticia/alem-de-um-caso-confirmado-de-coronavirus-cianorte-tem-outro-em-suspeita
17	Curitiba	PR	Spain, Portugal, The Netherlands, Italy	imported	https://www1.folha.uol.com.br/equilibrioesaude/2020/03/parana-confirma-primeiros-seis-casos-de-coronavirus.shtml
18	Florianópolis	SC	United States, Italy	imported	https://www.nsctotal.com.br/noticias/coronavirus-santa-catarina-registra-os-dois-primeiros-casos-confirmados-da-doenca
19	Caxias do Sul	RS	Italy	imported	https://caxias.rs.gov.br/noticias/2020/03/confirmado-o-primeiro-caso-de-coronavirus-em-caxias
20	Goiânia	GO	United States, Italy	imported	https://g1.globo.com/go/goias/noticia/2020/03/12/goias-tem-tres-casos-confirmados-de-coronavirus-diz-governo.ghtml
21	Rio Verde	GO	Spain	imported	https://g1.globo.com/go/goias/noticia/2020/03/12/goias-tem-tres-casos-confirmados-de-coronavirus-diz-governo.ghtml
22	Manaus	AM	United Kingdom	imported	http://www.saude.am.gov.br/visualizar-noticia.php?id=4327
23	Salvador	BA	Spain	imported	https://www.metro1.com.br/noticias/cidade/88853,governo-confirma-primeiros-casos-de-coronavirus-em-salvador-bahia-chega-a-sete
24	Joinville	SC	African countries, Asia, Europe	imported	https://www.joinville.sc.gov.br/noticias/joinville-registra-o-primeiro-caso-de-coronavirus/
25	Aracaju	SE	Spain	imported	https://infonet.com.br/noticias/saude/ses-confirma-primeiro-caso-de-coronavirus-em-sergipe/
26	Juiz de Fora	MG	United States	imported	https://g1.globo.com/mg/zona-da-mata/noticia/2020/03/14/ses-mg-confirma-primeiro-caso-de-coronavirus-em-juiz-de-fora.ghtml
27	Patrocínio	MG	Italy	imported	https://g1.globo.com/mg/triangulo-mineiro/noticia/2020/03/14/patrocinio-tem-o-primeiro-caso-de-coronavirus-confirmado-no-triangulo-e-alto-paranaiba-veja-situacao-de-outras-cidades.ghtml
28	Carapicuíba	SP	Italy, Spain	imported	https://granjaviana.com.br/noticia/carapicuiba-tem-caso-confirmado-de-covid-19-na-granja
29	Rancho Queimado	SC	abroad	imported	https://www.cosemssc.org.br/boletim-novo-coronavirus-covid-19-14-marco-2020/
30	Campo Grande	MS	Rio de Janeiro, Italy, São Paulo	imported	http://www.ms.gov.br/secretaria-de-saude-confirma-dois-casos-de-coronavirus-em-mato-grosso-do-sul/
31	Braço do Norte	SC	?	ignored	https://www.folharegionalwebtv.com/sa%C3%BAde/coronav%C3%ADrus-bra%C3%A7o-do-norte-tem-o-primeiro-caso-confirmado-1.2209575
32	Aquiraz	CE	abroad	local	https://www.folharegionalwebtv.com/sa%C3%BAde/coronav%C3%ADrus-bra%C3%A7o-do-norte-tem-o-primeiro-caso-confirmado-1.2209575
33	Fortaleza	CE	abroad	imported	https://g1.globo.com/ce/ceara/noticia/2020/03/15/tres-primeiros-casos-de-coronavirus-no-ceara-sao-confirmados-pela-secretaria-da-saude.ghtml
34	Porto Seguro	BA	Bahia	local	https://www.correio24horas.com.br/noticia/nid/porto-seguro-registra-primeiro-caso-de-coronavirus-bahia-chega-a-10-infectados/
35	Belo Horizonte	MG	?	ignored	https://www.em.com.br/app/noticia/gerais/2020/03/16/interna_gerais,1129405/bh-confirma-primeiro-caso-de-coronavirus-diagnosticos-em-minas-sobem.shtml
36	Mauá	SP	?	ignored	https://www.maua.sp.gov.br/Not.aspx?noticiaID=5064
37	Santo André	SP	local transmission	local	https://oglobo.globo.com/brasil/santo-andre-no-abc-paulistaconfirma-primeiro-caso-de-coronavirus-24309496
38	São Bernardo do Campo	SP	Italy	imported	https://www.abcdoabc.com.br/sao-bernardo/noticia/coronavirus-sao-bernardo-confirma-dois-primeiros-casos-epidemia-98562
39	São Caetano do Sul	SP	abroad	imported	https://saocaetanodosul.info/5410/registra-primeiro-caso-confirmado-cidade/
40	Anápolis	GO	Italy	imported	https://www.jornalopcao.com.br/ultimas-noticias/anapolis-confirma-primeiro-caso-de-coronavirus-241737/
41	Rio Branco	AC	São Paulo, Fortaleza	local	https://g1.globo.com/ac/acre/noticia/2020/03/17/governo-confirma-tres-primeiros-casos-de-coronavirus-no-acre.ghtml
42	Belo Jardim	PE	Italy	imported	https://g1.globo.com/pe/caruaru-regiao/noticia/2020/03/17/1o-caso-de-coronavirus-e-confirmado-em-belo-jardim-no-agreste.ghtml
43	Jaboatão dos Guararapes	PE	United States, Fortaleza	imported	https://www.correiobraziliense.com.br/app/noticia/brasil/2020/03/20/interna-brasil,835695/ses-pe-primeira-paciente-pernambucana-com-coronavirus-esta-curada.shtml
44	Prado	BA	São Paulo	local	https://informa1.com.br/lauro-de-freitas-registra-primeiros-casos-de-coronavirus-30-infectados-na-bahia/
45	Coronel Fabriciano	MG	Europe	imported	https://g1.globo.com/mg/vales-mg/noticia/2020/03/17/primeiro-caso-de-coronavirus-em-coronel-fabriciano-e-confirmado-pelo-estado-em-novo-boletim.ghtml
46	Nova Lima	MG	Northern Brazil, São Paulo	local	https://www.itatiaia.com.br/noticia/primeiro-caso-do-novo-coronavirus-e-confirmad
47	Sete Lagoas	MG	Portugal, Spain	imported	https://www.setelagoas.mg.gov.br/detalhe-da-materia/info/sete-lagoas-confirma-primeiro-caso-do-novo-coronavirus/57515
48	Uberlândia	MG	Argentina	imported	https://g1.globo.com/mg/triangulo-mineiro/noticia/2020/03/17/prefeitura-de-uberlandia-confirma-primeiro-caso-de-coronavirus-na-cidade.ghtml
49	Guarulhos	SP	Italy, United Kingdom	imported	https://www.guarulhos.sp.gov.br/article/guarulhos-confirma-dois-primeiros-casos-de-coronavirus-em-moradores-do-municipio
50	Campo Largo	PR	abroad	imported	https://g1.globo.com/pr/parana/noticia/2020/03/14/moradora-de-campo-largo-testa-positivo-para-novo-coronavirus-diz-prefeitura.ghtml
51	Londrina	PR	Italy, Spain	imported	https://www.folhadelondrina.com.br/geral/sesa-confirma-primeiro-caso-de-coronavirus-em-londrina-2982693e.html
52	Pinhais	PR	abroad	imported	https://bandnewsfmcuritiba.com/prefeitura-de-pinhais-confirma-primeiro-caso-de-transmissao-do-novo-coronavirus/
53	Belém	PA	Rio de Janeiro	local	https://g1.globo.com/pa/para/noticia/2020/03/18/secretaria-estadual-de-saude-confirma-primeiro-caso-de-coronavirus-no-para.ghtml
54	Palmas	TO	Fortaleza	local	https://g1.globo.com/to/tocantins/noticia/2020/03/18/secretaria-confirma-primeiro-caso-de-coronavirus-no-tocantins.ghtml
55	Sobral	CE	Southern Brazil	local	https://g1.globo.com/ce/ceara/noticia/2020/03/17/prefeitura-de-sobral-no-ceara-confirma-um-caso-de-coronavirus-no-municipio.ghtml
56	João Pessoa	PB	Europe	imported	https://g1.globo.com/pb/paraiba/noticia/2020/03/18/paraiba-confirma-primeiro-caso-do-novo-coronavirus-diz-secretaria.ghtml
57	Propriá	SE	local transmission	local	https://infonet.com.br/uncategorized/paciente-de-propria-e-o-sexto-caso-confirmado-de-coronavirus-em-se/
58	Guapimirim	RJ	?	ignored	https://g1.globo.com/rj/rio-de-janeiro/noticia/2020/03/18/rio-tem-63-casos-confirmados-do-novo-cornavirus.ghtml
59	Barueri	SP	local transmission	local	https://www.girosa.com.br/cidade/confirmando-primeiro-caso-de-coronavirus-em-barueri
60	Campinas	SP	Bahia	local	https://g1.globo.com/sp/campinas-regiao/noticia/2020/03/13/prefeitura-de-campinas-diz-que-estudante-da-cidade-testa-positivo-para-coronavirus.ghtml
61	Cotia	SP	local transmission	local	https://granjaviana.com.br/noticia/comunicado-covid-19
62	Jaguariúna	SP	local transmission in São Paulo	local	https://g1.globo.com/sp/campinas-regiao/noticia/2020/03/18/coronavirus-estado-confirma-1o-caso-de-coronavirus-em-jaguariuna-e-inclui-caso-de-campinas-em-balanco.ghtml
63	Osasco	SP	?	ignored	https://pejornal.com.br/boletim-osasco-deste-sabado-21-de-marco-covid-19/
64	São José do Rio Preto	SP	Belgium	imported	http://www.oextra.net/21225/sao-jose-do-rio-preto-tem-quarto-caso-positivo-de-coronavirus
65	São José dos Campos	SP	local transmission	local	https://g1.globo.com/sp/vale-do-paraiba-regiao/noticia/2020/03/18/sao-jose-tem-2o-paciente-que-testou-positivo-para-coronavirus.ghtml
66	Foz do Iguaçu	PR	Europe	imported	https://foz.portaldacidade.com/noticias/saude/confirmado-o-primeiro-caso-de-coronavirus-em-foz-do-iguacu-2632
67	Maringá	PR	Spain	imported	http://www2.maringa.pr.gov.br/site/noticias/2020/03/18/nota-oficial-confirmado-primeiro-caso-de-coronavirus-em-maringa/36080
68	Balneário Camboriú	SC	?	ignored	https://www.saude.sc.gov.br/coronavirus/coronavirus-em-sc-governo-do-estado-confirma-20-casos-da-doenca.html
69	Tubarão	SC	abroad	imported	http://www.engeplus.com.br/noticia/saude/2020/tubarao-registra-o-primeiro-caso-suspeito-de-coronavirus-nesta-sexta-feira
70	Sapiranga	RS	?	ignored	https://www.martinbehrend.com.br/noticias/noticia/id/7570/titulo/sapiranga-tem-primeiro-caso-de-covid-19-confirmado-e-unimed-vs-atualiza-numeros-de-clientes-atendidos
71	Aparecida de Goiânia	GO	United States	imported	https://www.opopular.com.br/noticias/cidades/aparecida-de-goi%C3%A2nia-registra-primeiro-caso-de-coronav%C3%ADrus-e-estado-soma-12-confirma%C3%A7%C3%B5es-1.2017110
72	Jataí	GO	Spain	imported	https://www.opopular.com.br/noticias/cidades/jata%C3%AD-registra-o-primeiro-caso-confirmado-de-novo-coronav%C3%ADrus-1.2017038
73	Teresina	PI	Europe	imported	https://www.oitomeia.com.br/noticias/2020/03/19/piaui-tem-tres-casos-confirmados-de-coronavirus-afirma-secretario-de-saude-do-estado/
74	Itabuna	BA	São Paulo	local	https://atarde.uol.com.br/bahia/noticias/2123660-itabuna-registra-primeiro-caso-de-coronavirus-bahia-chega-a-31
75	Lauro de Freitas	BA	?	ignored	https://g1.globo.com/ba/bahia/noticia/2020/03/19/prefeitura-de-lauro-de-freitas-decreta-situacao-de-emergencia-no-municipio-por-causa-do-coronavirus.ghtml
76	Linhares	ES	local transmission	local	https://g1.globo.com/es/espirito-santo/noticia/2020/03/16/apos-confirmacao-de-caso-de-covid-19-linhares-suspende-aulas-na-rede-municipal-no-es.ghtml
77	Vila Velha	ES	Italy	imported	https://g1.globo.com/es/espirito-santo/noticia/2020/03/05/es-tem-caso-de-novo-coronavirus-confirmado-diz-ministerio-da-saude.ghtml
78	Vitória	ES	abroad	imported	https://g1.globo.com/es/espirito-santo/noticia/2020/03/13/paciente-confirmado-com-coronavirus-no-es-viajou-para-sp-horas-antes-de-receber-resultado.ghtml
79	Miguel Pereira	RJ	Italy	local	https://noticias.uol.com.br/saude/ultimas-noticias/redacao/2020/03/23/rj-confirma-primeira-morte-por-coronavirus-na-capital-estado-tem-4-obitos.htm
80	Suzano	SP	health worker	local	https://g1.globo.com/sp/mogi-das-cruzes-suzano/noticia/2020/03/19/suzano-confirma-o-primeiro-caso-de-coronavirus-paciente-e-mulher-de-25-anos-e-trabalha-em-hospital.ghtml
81	Taubaté	SP	Spain	imported	https://g1.globo.com/sp/vale-do-paraiba-regiao/noticia/2020/03/18/taubate-tem-1-caso-confirmado-de-coronavirus.ghtml
82	Vargem Grande Paulista	SP	?	ignored	https://jeonline.com.br/noticia/21250/vargem-grande-tem-primeiro-caso-confirmado-de-coronavirus
83	São José	SC	?	ignored
84	Alvorada	RS	Portugal	imported	https://www.correiodopovo.com.br/not%C3%ADcias/cidades/alvorada-confirma-1%C2%BA-caso-de-covid-19-e-n%C3%BAmero-de-infectados-sobe-para-31-no-rs-1.406594
85	Bagé	RS	Rio de Janeiro	local	https://g1.globo.com/rs/rio-grande-do-sul/noticia/2020/03/19/primeiros-casos-de-coronavirus-em-bage-elevam-total-do-rs-para-30.ghtml
86	Erechim	RS	United Arab Emirate	imported	https://g1.globo.com/rs/rio-grande-do-sul/noticia/2020/03/20/novos-casos-de-coronavirus-no-rs-sao-confirmados-em-santana-do-livramento-erechim-e-ivoti.ghtml
87	Farroupilha	RS	United Kingdom	imported	https://gauchazh.clicrbs.com.br/pioneiro/geral/noticia/2020/03/farroupilha-tem-primeiro-caso-confirmado-de-coronavirus-12293515.html
88	Taquara	RS	Blumenau	local	https://www.tca.com.br/news/confirmado-o-primeiro-caso-de-coronavirus-em-taquara/
89	Sidrolândia	MS	Portugal	imported	http://www.msnegocios.com.br/noticias/48-saude/2540-sidrolandia-tem-primeiro-caso-de-coronavirus-confirmado
90	Ji-Paraná	RO	São Paulo	local	https://g1.globo.com/ro/rondonia/noticia/2020/03/19/ji-parana-confirma-1-caso-de-coronavirus-de-rondonia-diz-secretaria-municipal.ghtml
91	Macapá	AP	Belém	local	https://www.portal.ap.gov.br/noticia/2003/coronavirus-primeiro-caso-e-confirmado-no-amapa
92	São Luís	MA	São Paulo	local	https://g1.globo.com/ma/maranhao/noticia/2020/03/20/governo-confirma-o-primeiro-caso-do-novo-coronavirus-no-maranhao.ghtml
93	Fortim	CE	?	ignored	http://cearaleste.com.br/ceara-tem-125-casos-do-coronavirus-sao-5-em-aquiraz-e-1-em-fortim/
94	Juazeiro do Norte	CE	São Paulo	local	https://www.petrolinaemdestaque.com.br/2020/03/primeiro-caso-de-coronavirus-e-confirmado-em-juazeiro-do-norte/
95	Parnamirim	RN	Fortaleza	local	https://defato.com/mossoro/87583/mossor-tem-14-casos-suspeitos-de-covid-19-e-trs-descartados-aponta-secretaria-de-sade
96	Camaçari	BA	Italy	local	https://www.camacari.ba.gov.br/primeiro-caso-do-novo-coronavirus-e-confirmado-em-camacari/#:~:text=O%20primeiro%20caso%20do%20novo,continuar%C3%A1%20mantida%20em%20isolamento%20domiciliar.
97	Mariana	MG	abroad	imported	https://jornalvozativa.com/urgente/confirmado-primeiro-caso-de-coronavirus-na-cidade-de-mariana-mg/
98	Poços de Caldas	MG	São Paulo	local	https://pocosdecaldas.mg.gov.br/noticias/saude-confirma-primeiro-caso-de-coronavirus-em-pocos/
99	Uberaba	MG	United Kingdom	imported	https://g1.globo.com/mg/triangulo-mineiro/noticia/2020/03/18/primeiro-caso-de-coronavirus-em-uberaba-e-confirmado-pela-prefeitura.ghtml
100	Cachoeiro de Itapemirim	ES	?	ignored	https://www.agazeta.com.br/es/sul/cachoeiro-registra-o-primeiro-caso-confirmado-de-coronavirus-0320
101	Cariacica	ES	abroad	imported	https://www.cariacica.es.gov.br/noticias/68062/coronavirus-cariacica-tem-primeiro-caso-confirmado#:~:text=A%20Secretaria%20de%20Estado%20da,ela%20est%C3%A1%20em%20isolamento%20domiciliar.
102	Hortolândia	SP	local transmission	local	https://g1.globo.com/sp/campinas-regiao/noticia/2020/03/20/coronavirus-estado-confirma-2-casos-em-hortolandia.ghtml
103	Mogi das Cruzes	SP	local transmission	local	https://g1.globo.com/sp/mogi-das-cruzes-suzano/noticia/2020/03/18/mogi-confirma-primeiro-caso-de-coronavirus-na-cidade.ghtml
104	Guaíra	PR	?	ignored	https://www.guaira.pr.gov.br/index.php?sessao=b054603368vfb0&id=5848
105	Chapecó	SC	Spain	imported	https://diregional.com.br/diario-do-iguacu/cotidiano/coronavirus/chapeco-tem-o-primeiro-caso-confirmado-do-novo-coronavirus-em-sc-sao-40
106	Criciúma	SC	United States	imported	http://engeplus.com.br/noticia/geral/2020/unimed-confirma-o-primeiro-caso-de-coronavirus-em-criciuma
107	Imbituba	SC	imported case	imported	https://www.noticiasinfoco.com.br/artigo/regiao-confirma-primeiro-caso-positivo-de-coronavirus
108	Jaraguá do Sul	SC	?	ignored	https://www.nsctotal.com.br/noticias/primeira-morte-por-coronavirus-em-jaragua-do-sul-e-confirmada-pelo-governo-de-sc
109	Navegantes	SC	United States	imported	https://www.noticiasdepenha.com/2020/03/20/navegantes-registra-o-primeiro-caso-de-covid-19/
110	Pomerode	SC	United Arab Emirate	imported	https://www.nsctotal.com.br/noticias/pomerode-registra-o-primeiro-caso-de-coronavirus-no-medio-vale-do-itajai
111	Ivoti	RS	United Arab Emirate	imported	https://g1.globo.com/rs/rio-grande-do-sul/noticia/2020/03/20/novos-casos-de-coronavirus-no-rs-sao-confirmados-em-santana-do-livramento-erechim-e-ivoti.ghtml
112	Sant'Ana do Livramento	RS	São Paulo, Rio de Janeiro, Bahia	local	https://g1.globo.com/rs/rio-grande-do-sul/noticia/2020/03/20/novos-casos-de-coronavirus-no-rs-sao-confirmados-em-santana-do-livramento-erechim-e-ivoti.ghtml
113	Cuiabá	MT	?	ignored	https://g1.globo.com/mt/mato-grosso/noticia/2020/03/20/mt-tem-o-1o-caso-de-coronavirus-de-coronavirus-confirmado-pela-secretaria-de-saude.ghtml
114	Porto Velho	RO	?	ignored	https://g1.globo.com/ro/rondonia/noticia/2020/03/21/rondonia-confirma-mais-2-casos-de-coronavirus-total-vai-a-3.ghtml
115	Boa Vista	RR	São Paulo	local	https://g1.globo.com/rr/roraima/noticia/2020/03/21/governo-confirma-dois-primeiros-casos-de-coronavirus-em-rr.ghtml
116	Mossoró	RN	local transmission	local	https://g1.globo.com/rn/rio-grande-do-norte/noticia/2020/03/21/mossoro-tem-1o-caso-confirmado-de-coronavirus-e-rn-soma-9-casos.ghtml
117	Nossa Senhora da Glória	SE	?	ignored	https://infonet.com.br/noticias/saude/gloria-registra-segundo-caso-de-covid-19-numero-em-se-sobe-para-42/
118	Petrópolis	RJ	São Paulo	local	https://g1.globo.com/rj/regiao-serrana/noticia/2020/03/19/prefeitura-confirma-primeiro-caso-de-coronavirus-em-petropolis-no-rj.ghtml
119	Pato Branco	PR	?	ignored	https://diariodosudoeste.com.br/pato-branco/ha-nove-meses-pato-branco-confirmava-primeiro-caso-de-covid-19/
120	Ponta Grossa	PR	imported case	imported	https://pontagrossa.pr.gov.br/node/46236
121	Umuarama	PR	United States, Mexico, Paraguay	imported	http://umuarama.pr.gov.br/secretaria/saude/noticias/saude/sesa-confirma-primeiro-caso-de-covid-19-em-umuarama-e-descarta-mais-8-suspeitos
122	Gravatal	SC	São Paulo	local	http://www.engeplus.com.br/noticia/geral/2020/prefeitura-de-gravatal-confirma-primeiro-caso-de-coronavirus-no-municipio
123	Itajaí	SC	São Paulo	local	https://www.visse.com.br/municipio-de-itajai-confirmou-o-primeiro-caso-de-coronavirus/
124	Jaguaruna	SC	community transmission	community	https://www.folharegionalwebtv.com/sa%C3%BAde/jaguaruna-confirma-o-primeiro-caso-de-coronavirus-1.2211566
125	Bento Gonçalves	RS	Serafina Correa (SC)	local	https://g1.globo.com/rs/rio-grande-do-sul/noticia/2020/03/18/bento-goncalves-confirma-primeiro-caso-de-coronavirus-contraprova-e-aguardada-diz-secretaria-municipal-de-saude.ghtml
126	Canoas	RS	local transmission	local	https://www.canoas.rs.gov.br/noticias/confirmados-os-dois-primeiros-casos-de-novo-coronavirus-em-canoas/
127	Carlos Barbosa	RS	?	ignored	https://g1.globo.com/rs/rio-grande-do-sul/noticia/2020/03/21/rs-tem-mais-cinco-casos-confirmados-do-novo-coronavirus-numero-chega-a-61-no-estado.ghtml
128	Charqueadas	RS	São Paulo	local	https://www.portaldenoticias.com.br/noticia/11190/confirmados-mais-tres-casos-de-coronavirus-em-charqueadas.html
129	Dois Irmãos	RS	?	ignored	https://www.radioavenidafm.com.br/dois-irmaos-das-missoes-confirma-o-primeiro-caso-de-covid-19/
130	Eldorado do Sul	RS	?	ignored	https://www.guaiba.online/noticia/eldorado-do-sul-tem-o-primeiro-caso-confirmado-de-coronavirus
131	Estrela	RS	Ireland	imported	https://independente.com.br/estrela-e-lajeado-confirmam-os-primeiros-pacientes-infectados-com-coronavirus-no-vale-do-taquari/
132	Lajeado	RS	imported case	imported	https://independente.com.br/estrela-e-lajeado-confirmam-os-primeiros-pacientes-infectados-com-coronavirus-no-vale-do-taquari/
133	São Leopoldo	RS	?	ignored	https://www.jornalvs.com.br/noticias/especial_coronavirus/2020/03/20/primeiro-caso-de-coronavirus-e-confirmado-em-sao-leopoldo.html
134	Serafina Corrêa	RS	Paraguay	imported	https://www.onacional.com.br/regiao,17/2020/03/18/primeiro-caso-de-coronavirus-e-c,94535
135	Torres	RS	Ireland	imported	https://torres.rs.gov.br/2021/03/18/torres-completa-um-ano-do-primeiro-caso-confirmado-de-covid-19-na-cidade/#:~:text=H%C3%A1%20exatamente%20um%20ano%2C%20no,%2C%20na%20ocasi%C3%A3o%2C%20Cl%C3%A1udio%20Paranhos.
136	Ponta Porã	MS	Italy	imported	https://g1.globo.com/ms/mato-grosso-do-sul/noticia/2020/04/04/ponta-pora-registra-novo-caso-de-coronavirus-mas-que-nao-sera-contabilizado-pela-ses-em-ms.ghtml
137	Parintins	AM	local transmission	local	https://g1.globo.com/am/amazonas/noticia/2020/03/22/coronavirus-no-amazonas-numero-de-casos-confirmados-chega-a-26-parintins-tem-primeiro-registro-no-interior.ghtml
138	Olinda	PE	?	ignored	https://www.leiaja.com/noticias/2020/03/22/coronavirus-com-registro-em-olinda-pe-tem-novos-casos/
139	Barreiras	BA	?	ignored	https://g1.globo.com/ba/bahia/noticia/2020/03/22/sesab-confirma-mais-seis-casos-de-coronavirus-e-bahia-passa-a-ter-55-casos.ghtml
140	Conceição do Jacuípe	BA	?	ignored	https://g1.globo.com/ba/bahia/noticia/2020/03/22/sesab-confirma-mais-seis-casos-de-coronavirus-e-bahia-passa-a-ter-55-casos.ghtml
141	Colombo	PR	?	ignored	https://www.aen.pr.gov.br/modules/noticias/article.php?storyid=106370
142	Blumenau	SC	local transmission	local	https://www.blumenau.sc.gov.br/governo/gabinete-do-prefeito/gapref/boletim-coronavairus-blumenau-21-03-202072
143	Lages	SC	?	ignored	https://www.correiootaciliense.com.br/saude/coronav%C3%ADrus-confirmado-o-primeiro-caso-em-lages-1.2211717
144	Estância Velha	RS	imported case	imported	http://www.acinh.com.br/noticia/nota-oficial-primeiro-caso-de-coronavirus-em-estancia-velha
145	Santa Maria	RS	Joinville (SC)	local	https://diariosm.com.br/not%C3%ADcias/geral/v%C3%ADdeo-um-ano-depois-conhe%C3%A7a-a-hist%C3%B3ria-do-primeiro-caso-confirmado-de-covid-19-em-santa-maria-1.2312496
146	Santo Antônio da Patrulha	RS	imported case	imported	http://www.santoantoniodapatrulha.rs.gov.br/pmsap/noticias/CoronaVirus-Confirmado-1o-caso-de-Coronavirus-em-Santo-Antonio-da-Patrulha-5468
147	Catalão	GO	France, Switzerland, Portugal	imported	https://www.opopular.com.br/noticias/cidades/catal%C3%A3o-tem-o-primeiro-caso-de-coronav%C3%ADrus-confirmado-1.2019343
148	Marabá	PA	São Paulo	local	https://maraba.pa.gov.br/nota-oficial-sobre-o-primeiro-caso-de-coronavirus-em-maraba/
149	Igaracy	PB	São Paulo	local	https://g1.globo.com/pb/paraiba/noticia/2020/03/23/paraiba-registra-segundo-caso-confirmado-de-coronavirus-diz-ses.ghtml
150	Caruaru	PE	imported case	imported	https://g1.globo.com/pe/caruaru-regiao/noticia/2020/03/23/caruaru-tem-primeiro-caso-de-coronavirus-e-confirmado.ghtml
151	Petrolina	PE	imported case	imported	https://g1.globo.com/pe/petrolina-regiao/noticia/2020/03/23/secretaria-municipal-de-saude-confirma-primeiro-caso-de-coronavirus-em-petrolina-pe.ghtml
152	Brumado	BA	?	ignored	http://www.assufba.org.br/novo/sudoeste-da-bahia-confirma-primeiro-caso-de-coronavirus-paciente-esteve-em-sao-paulo-recentemente/
153	Jequié	BA	São Paulo	local	https://www.metro1.com.br/noticias/bahia/89362,brumado-no-sudoeste-da-bahia-confirma-primeiro-caso-de-coronavirus
154	Juazeiro	BA	Belo Horizonte	local	https://folhadovale.net/primeiro-caso-de-coronavirus-e-confirmado-em-brumado.html
155	Betim	MG	Europe	imported	https://www.otempo.com.br/o-tempo-betim/betim-confirma-os-dois-primeiros-casos-de-coronavirus-na-cidade-1.2314849
156	Bom Despacho	MG	Denmark	imported	https://g1.globo.com/mg/centro-oeste/noticia/2020/03/23/ses-mg-confirma-casos-de-coronavirus-em-bom-despacho-e-lagoa-da-prata-veja-situacao-de-mais-cidades-do-centro-oeste.ghtml
157	Campos Altos	MG	?	ignored	https://www.ultimasnoticias.inf.br/noticia/campos-altos-tem-primeiro-caso-confirmado-de-coronavirus/
158	Contagem	MG	?	ignored	http://www.diariodecontagem.com.br/Materia/15626/17/contagem-tem-dois-casos-confirmados-do-novo-coronavirus/
159	Lagoa da Prata	MG	imported case	local	https://g1.globo.com/mg/centro-oeste/noticia/2020/03/23/ses-mg-confirma-casos-de-coronavirus-em-bom-despacho-e-lagoa-da-prata-veja-situacao-de-mais-cidades-do-centro-oeste.ghtml
160	Timóteo	MG	?	ignored	https://g1.globo.com/mg/vales-mg/noticia/2020/03/21/coronavirus-primeiro-caso-e-confirmado-pela-prefeitura-de-timoteo.ghtml
161	Santa Teresa	ES	imported case	imported	https://www.agazeta.com.br/es/montanhas/prefeitura-confirma-primeiro-caso-de-coronavirus-em-santa-teresa-0320
162	Serra	ES	?	ignored
163	São Gonçalo	RJ	United States	imported	https://www.atribunarj.com.br/sao-goncalo-registra-tres-casos-de-coronavirus/
164	Cascavel	PR	United Arab Emirate	imported	https://oparana.com.br/noticia/urgente-cascavel-confirma-primeiro-caso-de-coronavirus/
165	Gaspar	SC	?	ignored	https://www.gaspar.sc.gov.br/noticias/ver/2020/03/boletim-05---coronavirus
166	Içara	SC	?	ignored	https://oparana.com.br/noticia/urgente-cascavel-confirma-primeiro-caso-de-coronavirus/
167	Porto Belo	SC	?	ignored	https://folhadooeste.com.br/cidades/santa-catarina-confirma-122-casos-de-coronav%C3%ADrus-1.2212969
168	Capão da Canoa	RS	?	ignored	https://g1.globo.com/rs/rio-grande-do-sul/noticia/2020/03/23/secretaria-de-saude-confirma-mais-seis-casos-e-rs-tem-96-pessoas-com-coronavirus.ghtml
169	Cruzeiro do Sul	RS	?	ignored	https://cruzeiro.rs.gov.br/noticia/visualizar/id/3416/?secretaria-da-saude-de-cruzeiro-do-sul-atinge-oito-casos-confirmados-de-covid-19.html
170	Osório	RS	?	ignored	https://litoralmania.com.br/romildo-bolzan-jr-e-diagnosticado-com-coronavirus/
171	Rio Grande	RS	?	ignored	https://g1.globo.com/rs/rio-grande-do-sul/noticia/2020/05/01/prefeito-de-rio-grande-confirma-1a-morte-por-coronavirus-na-cidade.ghtml
172	Santiago	RS	São Paulo	local	https://www.santiago.rs.gov.br/noticia/5937/24-03-2020/saude-publica-prefeito-confirma-o-1-caso-de-coronavirus-em-santiago
173	Viamão	RS	imported case	imported	https://www.viamao.rs.gov.br/portal/noticias/0/3/5124/Primeiro-caso-%C3%A9-confirmado-em-Viam%C3%A3o
174	Várzea Grande	MT	local transmission	local	https://www.vgnoticias.com.br/cidades/governo-confirma-primeiro-caso-de-coronavirus-em-vg/65510
175	Bonfim	RR	Boa Vista (RR)	local	http://bonfim.rr.gov.br/noticiasView/56_Secretaria-divulga-boletim-com-1-caso-de-covid-19-e-4-suspeitos.html
176	Mauriti	CE	?	ignored	https://www.opovo.com.br/noticias/ceara/2020/03/24/prefeito-de-mauriti-e-primeiro-caso-de-coronavirus-na-cidade.html
177	Conde	BA	São Paulo	imported	http://www.saude.ba.gov.br/2020/03/24/bahia-confirma-76-novos-casos-de-covid-19/
178	Teixeira de Freitas	BA	United States	imported	https://coronavirus.atarde.com.br/primeiro-caso-de-covid-19-e-registrado-em-teixeira-de-freitas-total-chega-a-64-na-bahia/
179	Campos dos Goytacazes	RJ	São Paulo	local	https://g1.globo.com/rj/norte-fluminense/noticia/2020/03/23/prefeitura-confirma-primeiro-caso-de-coronavirus-em-campos-no-rj.ghtml
180	Duque de Caxias	RJ	Rio de Janeiro	local	https://diariodorio.com/duque-de-caxias-confirma-primeiro-caso-de-coronavirus/
181	Volta Redonda	RJ	?	ignored
182	Paranavaí	PR	Northern Brazil	local	https://www.paranavai.pr.gov.br/noticias/1407512
183	Telêmaco Borba	PR	?	imported	https://www.gazetadopovo.com.br/parana/medicos-comercio-coronavirus-interior-pr/
184	Laguna	SC	?	ignored	https://www.cosemssc.org.br/boletim-novo-coronavirus-covid-19-235-casos-31-marco-2020/
185	Tijucas	SC	?	ignored	https://www.cosemssc.org.br/boletim-novo-coronavirus-covid-19-235-casos-31-marco-2020/
186	Anta Gorda	RS	imported case	local	https://oglobo.globo.com/epoca/brasil/com-20-de-idosos-cidade-de-6-mil-habitantes-adotou-restricoes-radicais-em-combate-coronavirus-24377480
187	Camaquã	RS	?	ignored	https://www.camaqua.rs.gov.br/portal/noticias/0/3/5297/confirmado-primeiro-caso-de-coronavirus-em-camaqua
188	Garibaldi	RS	Italy	imported	https://globoplay.globo.com/v/8431066/
189	Paraí	RS	?	ignored
190	Nova Monte Verde	MT	local transmission	local	https://www.novamonteverde.mt.gov.br/Noticias/Cidade/Confirmado-primeiro-caso-positivo-de-coronavirus-em-nova-monte-verde/
191	Valparaíso de Goiás	GO	Italy	imported	https://www.jornalopcaodoentorno.com/post/valpara%C3%ADso-tem-o-primeiro-caso-suspeito-de-coronav%C3%ADrus
192	Ananindeua	PA	Rio Grande do Sul	local	https://g1.globo.com/pa/para/noticia/2020/03/25/sespa-confirma-mais-dois-casos-de-covid-19-no-para-sobem-para-7-o-numero-de-casos.ghtml
193	Porto Real do Colégio	AL	local transmission	local	https://g1.globo.com/al/alagoas/noticia/2020/03/25/interior-de-alagoas-registra-1o-caso-confirmado-de-coronavirus-total-no-estado-sobe-para-11.ghtml
194	Canarana	BA	São Paulo	local	https://www.bahianoticias.com.br/municipios/noticia/19884-canarana-prefeito-anuncia-caso-confirmado-de-novo-coronavirus-paciente-veio-de-sp.html
195	Ilhéus	BA	health worker	community	https://g1.globo.com/ba/bahia/noticia/2020/03/26/medico-e-primeiro-infectado-com-coronavirus-em-ilheus-no-sul-da-bahia.ghtml
196	São Domingos	BA	State of São Paulo	local	https://www.calilanoticias.com/2020/03/sao-domingos-tem-o-primeiro-caso-confirmado-do-coronavirus-no-territorio-do-sisal-84o-em-todo-estado
197	Resende	RJ	Rio de Janeiro	local	https://g1.globo.com/rj/sul-do-rio-costa-verde/noticia/2020/03/24/prefeitura-de-resende-registra-primeiro-caso-confirmado-de-coronavirus.ghtml
198	Valença	RJ	local transmission	community	https://g1.globo.com/rj/sul-do-rio-costa-verde/noticia/2020/03/25/valenca-registra-primeiro-caso-confirmado-de-coronavirus-sul-do-rio-soma-11-infectados.ghtml
199	Caieiras	SP	?	ignored
200	Embu das Artes	SP	health worker	community	https://www.otaboanense.com.br/prefeito-de-embu-confirma-primeiro-caso-de-coronavirus-na-cidade/
201	Iracemápolis	SP	imported case	local	https://g1.globo.com/sp/piracicaba-regiao/noticia/2020/03/23/aguas-de-sao-pedro-confirma-primeiro-caso-de-coronavirus-na-regiao-de-piracicaba.ghtml
202	Jundiaí	SP	?	ignored
203	Poá	SP	?	ignored	https://g1.globo.com/sp/mogi-das-cruzes-suzano/noticia/2020/03/21/poa-confirma-primeiro-caso-positivo-do-novo-coronavirus.ghtml
204	Ribeirão Pires	SP	?	ignored
205	Rio Claro	SP	?	ignored
206	São Sebastião	SP	?	ignored	https://g1.globo.com/sp/vale-do-paraiba-regiao/noticia/2020/03/22/sao-sebastiao-registra-primeiro-caso-de-coronavirus.ghtml
207	Taboão da Serra	SP	?	ignored
208	Valinhos	SP	São Paulo	local	https://g1.globo.com/sp/campinas-regiao/noticia/2020/03/19/coronavirus-secretaria-de-saude-de-valinhos-confirma-dois-primeiros-casos.ghtml
209	Campo Mourão	PR	?	ignored
210	Faxinal	PR	?	ignored
211	Balneário Arroio do Silva	SC	São Paulo	local	https://tnsul.com/2020/geral/arroio-do-silva-confirma-primeiro-caso-de-coronavirus/
212	Camboriú	SC	?	ignored
213	Canelinha	SC	Balneário Camboriú	local	https://www.canelinha.sc.gov.br/noticias/ver/2020/03/covid-19-canelinha-tem-primeiro-caso-confirmado-de-coronavirus
214	São Ludgero	SC	?	ignored	http://engeplus.com.br/noticia/geral/2020/sao-ludgero-confirma-o-primeiro-caso-de-coronavirus-na-cidade
215	São Pedro de Alcântara	SC	?	ignored	https://www.deap.sc.gov.br/index.php/noticias/759-coronavirus-em-sc-governo-do-estado-confirma-122-casos-de-covid-19
216	Cerro Grande do Sul	RS	local transmission	local	https://clicr.com.br/o-atendimento-do-primeiro-caso-da-covid-19-de-cerro-grande-do-sul/
217	Dom Pedrito	RS	?	local	http://gazetaderosario.com.br/dom-pedrito-registra-primeiro-caso-confirmado-de-covid-19/
218	Gravataí	RS	imported case	imported	https://www.diariodecanoas.com.br/noticias/especial_coronavirus/2020/03/24/confirmado-primeiro-caso-de-covid-19-em-gravatai.html
219	Pelotas	RS	local transmission	local	diariopopular.com.br/geral/pelotas-tem-primeiro-caso-confirmado-de-covid-19-e-anuncia-mudancas-em-protocolos-149845/
220	Luziânia	GO	?	ignored	https://www.correiobraziliense.com.br/app/noticia/cidades/2020/03/25/interna_cidadesdf,836690/coronavirus-entorno-registra-novo-caso-em-luziania-total-de-35-no-go.shtml
221	Silvânia	GO	imported case	imported	https://globoplay.globo.com/v/8433954/
